# Biological Insights from Schizophrenia-associated Loci in Ancestral Populations

**DOI:** 10.1101/2024.08.27.24312631

**Authors:** Tim B. Bigdeli, Chris Chatzinakos, Jaroslav Bendl, Peter B. Barr, Sanan Venkatesh, Bryan R. Gorman, Tereza Clarence, Giulio Genovese, Conrad O. Iyegbe, Roseann E. Peterson, Sergios-Orestis Kolokotronis, David Burstein, Jacquelyn L. Meyers, Yuli Li, Nallakkandi Rajeevan, Frederick Sayward, Kei-Hoi Cheung, Project Among African-Americans to Explore Risks for Schizophrenia (PAARTNERS), Consortium on the Genomics of Schizophrenia (COGS), Genomic Psychiatry Cohort (GPC) Investigators, Lynn E. DeLisi, Thomas R. Kosten, Hongyu Zhao, Eric Achtyes, Peter Buckley, Dolores Malaspina, Douglas Lehrer, Mark H. Rapaport, David L. Braff, Michele T. Pato, Ayman H. Fanous, Carlos N. Pato, PsychAD Consortium, Cooperative Studies Program (CSP) #572, Million Veteran Program (MVP), Grant D. Huang, Sumitra Muralidhar, J. Michael Gaziano, Saiju Pyarajan, Kiran Girdhar, Donghoon Lee, Gabriel E. Hoffman, Mihaela Aslan, John F. Fullard, Georgios Voloudakis, Philip D. Harvey, Panos Roussos

## Abstract

Large-scale genome-wide association studies of schizophrenia have uncovered hundreds of associated loci but with extremely limited representation of African diaspora populations. We surveyed electronic health records of 200,000 individuals of African ancestry in the Million Veteran and All of Us Research Programs, and, coupled with genotype-level data from four case-control studies, realized a combined sample size of 13,012 affected and 54,266 unaffected persons. Three genome-wide significant signals — near *PLXNA4*, *PMAIP1*, and *TRPA1* — are the first to be independently identified in populations of predominantly African ancestry. Joint analyses of African, European, and East Asian ancestries across 86,981 cases and 303,771 controls, yielded 376 distinct autosomal loci, which were refined to 708 putatively causal variants via multi-ancestry fine-mapping. Utilizing single-cell functional genomic data from human brain tissue and two complementary approaches, transcriptome-wide association studies and enhancer-promoter contact mapping, we identified a consensus set of 94 genes across ancestries and pinpointed the specific cell types in which they act. We identified reproducible associations of schizophrenia polygenic risk scores with schizophrenia diagnoses and a range of other mental and physical health problems. Our study addresses a longstanding gap in the generalizability of research findings for schizophrenia across ancestral populations, underlining shared biological underpinnings of schizophrenia across global populations in the presence of broadly divergent risk allele frequencies.
