## Supplementary Tables 21-24 for "Biological Insights from Schizophrenia-associated Loci in Ancestral Populations"

### Sheet: Supplementary Tables 21
Supplementary Table 21. Estimated heritability of schizophrenia in AFR participants.
Description	Source	HapMap3 (1,275,739 SNPs)		MAF>1% (15,485,701 SNPs)		MAF>0.1% (29,064,843 SNPs)
		Variance	SE	Variance	SE	Variance	SE
Variance Components	V(G)	0.029852	0.003035	0.039476	0.003781	0.057804	0.005607
Residual variance	V(e)	0.138039	0.003084	0.128354	0.003762	0.109964	0.005508
Total Phenotypic Variance (Vp)	Vp	0.167891	0.001485	0.16783	0.001483	0.167768	0.001481
Ratio of Variance Components to Phenotypic Variance	V(G)/Vp	0.177808	0.017811	0.235216	0.022188	0.344549	0.032954
Transformed Variance Components on Liabilty Scale (K=0.01)	V(G)/Vp_L	0.138217	0.013845	0.182842	0.017248	0.26783	0.025616
Log-likelihood	logL	10260.3		10260		10254.9

### Sheet: Supplementary Tables 22
Supplementary Table 22. Estimated heritability of schizophrenia in EUR participants.
Description	Source	HapMap3 (1,268,932 SNPs)		MAF>1% (8,983,649 SNPs)		MAF>0.1% (14,985,634 SNPs)
		Variance	SE	Variance	SE	Variance	SE
Variance Components	V(G)	0.037968	0.002437	0.035351	0.002546	0.052192	0.003691
Residual variance	V(e)	0.112284	0.002393	0.114745	0.002539	0.09796	0.003565
Total Phenotypic Variance (Vp)	Vp	0.150252	0.001339	0.150096	0.001331	0.150152	0.001333
Ratio of Variance Components to Phenotypic Variance	V(G)/Vp	0.252697	0.015676	0.235526	0.016529	0.347595	0.023923
Transformed Variance Components on Liabilty Scale (K=0.01)	V(G)/Vp_L	0.196413	0.012185	0.183066	0.012848	0.270174	0.018594
Log-likelihood	logL	11793.3		11756.2		11760.6

### Sheet: Supplementary Table 23
Supplementary Table 23. Partitioned heritability of schizophrenia in AFR participants
Description	Source	Estimate	SE	Category	MAF bin
Variance Components	V(G1)	0.015915	0.003266	Shared	(0.001,0.5]	overlap		afr 0.07357	0.015076 11427398
	V(G2)	0.021134	0.005646	AFR-only	(0.001,0.005]	maf001_01	afr 0.11399 0.026725 10721787
	V(G3)	0.003663	0.003704	AFR-only	(0.005,0.01]	maf01_05	afr 0.04817 0.018003 5198961
	V(G4)	0.01084	0.003936	AFR-only	(0.01,0.05]	maf05_50	afr 0.04197 0.011035 1716696%
	V(G5)	0.009044	0.002386	AFR-only	(0.05,0.5]
Residual variance	V(e)	0.107179	0.006263
Total Phenotypic Variance (Vp)	Vp	0.167775	0.001481
Ratio of Variance Components to Phenotypic Variance	V(G1)/Vp	0.094859	0.019403	Shared	(0.001,0.5]
	V(G2)/Vp	0.125967	0.033596	AFR-only	(0.001,0.005]
	V(G3)/Vp	0.021834	0.022077	AFR-only	(0.005,0.01]
	V(G4)/Vp	0.064609	0.023441	AFR-only	(0.01,0.05]
	V(G5)/Vp	0.053906	0.014194	AFR-only	(0.05,0.5]
Transformed Variance Components on Liabilty Scale (K=0.01)	V(G1)/Vp_L	0.073737	0.015083	Shared	(0.001,0.5]
	V(G2)/Vp_L	0.097919	0.026115	AFR-only	(0.001,0.005]
	V(G3)/Vp_L	0.016972	0.017161	AFR-only	(0.005,0.01]
	V(G4)/Vp_L	0.050223	0.018221	AFR-only	(0.01,0.05]
	V(G5)/Vp_L	0.041903	0.011034	AFR-only	(0.05,0.5]
Log-likelihood	logL	10259.6

### Sheet: Supplementary Tables 24
Supplementary Table 24. AFD-partitioned heritability of schizophrenia in EUR participants.
Description	Source	Estimate	SE	Category	MAF bin
Variance Components	V(G5)	0.002758	0.005658	EUR-only	(0.001,0.5]
	V(G1)	0.002586	0.003603	Shared	1st Quartile of AFD
	V(G2)	0.005418	0.0033	Shared	2nd Quartile of AFD
	V(G3)	0.01458	0.003087	Shared	3rd Quartile of AFD
	V(G4)	0.013777	0.002459	Shared	4th Quartile of AFD
Residual variance	V(e)	0.117831	0.002718
Total Phenotypic Variance (Vp)	Vp	0.150106	0.001332
Ratio of Variance Components to Phenotypic Variance	V(G1)/Vp	0.018363	0.037671	EUR-only	(0.001,0.5]
	V(G2)/Vp	0.01722	0.023985	Shared	1st Quartile of AFD
	V(G3)/Vp	0.036072	0.021961	Shared	2nd Quartile of AFD
	V(G4)/Vp	0.09707	0.020494	Shared	3rd Quartile of AFD
	V(G5)/Vp	0.091725	0.016296	Shared	4th Quartile of AFD
Transformed Variance Components on Liabilty Scale (K=0.01)	V(G1)/Vp_L	0.014273	0.02928	EUR-only	(0.001,0.5]
	V(G2)/Vp_L	0.013384	0.018643	Shared	1st Quartile of AFD
	V(G3)/Vp_L	0.028037	0.01707	Shared	2nd Quartile of AFD
	V(G4)/Vp_L	0.075449	0.015929	Shared	3rd Quartile of AFD
	V(G5)/Vp_L	0.071294	0.012666	Shared	4th Quartile of AFD
Log-likelihood	logL	10259.6
