## Supplementary Table 26 for "Biological Insights from Schizophrenia-associated Loci in Ancestral Populations"

### Sheet: syngo
Supplementary Table 26. Targeted gene set enrichment analysis using the synaptic Gene Ontology (SynGO) in SCZ.
Ensembl Gene ID	HGNC Gene ID	HGNC Gene symbol	Gene name	gene synonyms	GO term ID	GO term name	GO domain	SynGO annotation ID
ENSG00000182667	HGNC:17941	NTM	neurotrimin	NTRI,IGLON2,CEPU-1	GO:0099031	anchored component of postsynaptic density membrane (GO:0099031)	CC	4616
ENSG00000182667	HGNC:17941	NTM	neurotrimin	NTRI,IGLON2,CEPU-1	GO:0099029	anchored component of presynaptic active zone membrane (GO:0099029)	CC	4615
ENSG00000116329	HGNC:8153	OPRD1	opioid receptor delta 1		GO:0099061	integral component of postsynaptic density membrane (GO:0099061)	CC	876
ENSG00000142949	HGNC:9670	PTPRF	protein tyrosine phosphatase receptor type F	LAR	GO:0099061	integral component of postsynaptic density membrane (GO:0099061)	CC	2247
ENSG00000196090	HGNC:9682	PTPRT	protein tyrosine phosphatase receptor type T	RPTPRHO,KIAA0283	GO:0099061	integral component of postsynaptic density membrane (GO:0099061)	CC	2310
ENSG00000198822	HGNC:4595	GRM3	glutamate metabotropic receptor 3	GPRC1C,MGLU3,MGLUR3	GO:0099055	integral component of postsynaptic membrane (GO:0099055)	CC	1578
ENSG00000157388	HGNC:1391	CACNA1D	calcium voltage-gated channel subunit alpha1 D	CAV1.3,CACH3,CACN4,CCHL1A2,CACNL1A2	GO:0099055	integral component of postsynaptic membrane (GO:0099055)	CC	4558
ENSG00000158445	HGNC:6231	KCNB1	potassium voltage-gated channel subfamily B member 1	KV2.1	GO:0099060	integral component of postsynaptic specialization membrane (GO:0099060)	CC	3023
ENSG00000124140	HGNC:13818	SLC12A5	solute carrier family 12 member 5	KIAA1176,KCC2,HKCC2	GO:0099060	integral component of postsynaptic specialization membrane (GO:0099060)	CC	4822
ENSG00000150625	HGNC:4460	GPM6A	glycoprotein M6A	GPM6	GO:0099059	integral component of presynaptic active zone membrane (GO:0099059)	CC	413
ENSG00000157388	HGNC:1391	CACNA1D	calcium voltage-gated channel subunit alpha1 D	CAV1.3,CACH3,CACN4,CCHL1A2,CACNL1A2	GO:0099059	integral component of presynaptic active zone membrane (GO:0099059)	CC	1585
ENSG00000116329	HGNC:8153	OPRD1	opioid receptor delta 1		GO:0099056	integral component of presynaptic membrane (GO:0099056)	CC	879
ENSG00000198822	HGNC:4595	GRM3	glutamate metabotropic receptor 3	GPRC1C,MGLU3,MGLUR3	GO:0099056	integral component of presynaptic membrane (GO:0099056)	CC	1943
ENSG00000116329	HGNC:8153	OPRD1	opioid receptor delta 1		GO:0030285	integral component of synaptic vesicle membrane (GO:0030285)	CC	877
ENSG00000105894	HGNC:9630	PTN	pleiotrophin	HBNF,HBGF8,NEGF1	GO:0050804	modulation of chemical synaptic transmission (GO:0050804)	BP	3072
ENSG00000116329	HGNC:8153	OPRD1	opioid receptor delta 1		GO:0098992	neuronal dense core vesicle (GO:0098992)	CC	878
ENSG00000116329	HGNC:8153	OPRD1	opioid receptor delta 1		GO:0098992	neuronal dense core vesicle (GO:0098992)	CC	4037
ENSG00000137841	HGNC:9055	PLCB2	phospholipase C beta 2	FLJ38135	GO:0098992	neuronal dense core vesicle (GO:0098992)	CC	4041
ENSG00000105894	HGNC:9630	PTN	pleiotrophin	HBNF,HBGF8,NEGF1	GO:0098794	postsynapse (GO:0098794)	CC	1928
ENSG00000072134	HGNC:18639	EPN2	epsin 2	KIAA1065,EHB21	GO:0098843	postsynaptic endocytic zone (GO:0098843)	CC	4729
ENSG00000198822	HGNC:4595	GRM3	glutamate metabotropic receptor 3	GPRC1C,MGLU3,MGLUR3	GO:0099170	postsynaptic modulation of chemical synaptic transmission (GO:0099170)	BP	4048
ENSG00000124140	HGNC:13818	SLC12A5	solute carrier family 12 member 5	KIAA1176,KCC2,HKCC2	GO:0098970	postsynaptic neurotransmitter receptor diffusion trapping (GO:0098970)	BP	4825
ENSG00000100167	HGNC:10750	SEPTIN3	septin 3	SEP3,SEPT3	GO:0098793	presynapse (GO:0098793)	CC	1009
ENSG00000105894	HGNC:9630	PTN	pleiotrophin	HBNF,HBGF8,NEGF1	GO:0098793	presynapse (GO:0098793)	CC	1901
ENSG00000150625	HGNC:4460	GPM6A	glycoprotein M6A	GPM6	GO:0098793	presynapse (GO:0098793)	CC	3983
ENSG00000100167	HGNC:10750	SEPTIN3	septin 3	SEP3,SEPT3	GO:0098793	presynapse (GO:0098793)	CC	4835
ENSG00000135250	HGNC:11306	SRPK2	SRSF protein kinase 2	SFRSK2	GO:0098793	presynapse (GO:0098793)	CC	4841
ENSG00000029725	HGNC:17677	RABEP1	rabaptin, RAB GTPase binding effector protein 1	NEUROCRESCIN,RAB5EP,RABPT5,RABAPTIN-5	GO:0099523	presynaptic cytosol (GO:0099523)	CC	3979
ENSG00000100167	HGNC:10750	SEPTIN3	septin 3	SEP3,SEPT3	GO:0140247	protein catabolic process at presynapse (GO:0140247)	BP	4836
ENSG00000124140	HGNC:13818	SLC12A5	solute carrier family 12 member 5	KIAA1176,KCC2,HKCC2	GO:0150052	regulation of postsynapse assembly (GO:0150052)	BP	4824
ENSG00000142949	HGNC:9670	PTPRF	protein tyrosine phosphatase receptor type F	LAR	GO:0099175	regulation of postsynapse organization (GO:0099175)	BP	2335
ENSG00000029725	HGNC:17677	RABEP1	rabaptin, RAB GTPase binding effector protein 1	NEUROCRESCIN,RAB5EP,RABPT5,RABAPTIN-5	GO:0099149	regulation of postsynaptic neurotransmitter receptor endocytosis (GO:0099149)	BP	4855
ENSG00000150625	HGNC:4460	GPM6A	glycoprotein M6A	GPM6	GO:0050807	regulation of synapse organization (GO:0050807)	BP	2381
ENSG00000196090	HGNC:9682	PTPRT	protein tyrosine phosphatase receptor type T	RPTPRHO,KIAA0283	GO:0050807	regulation of synapse organization (GO:0050807)	BP	2409
ENSG00000036257	HGNC:2553	CUL3	cullin 3		GO:0140252	regulation protein catabolic process at postsynapse (GO:0140252)	BP	3040
ENSG00000116329	HGNC:8153	OPRD1	opioid receptor delta 1		GO:0097444	spine apparatus (GO:0097444)	CC	875
ENSG00000148842	HGNC:103	CNNM2	cyclin and CBS domain divalent metal cation transport mediator 2	ACDP2	GO:0045202	synapse (GO:0045202)	CC	5563
ENSG00000157851	HGNC:20637	DPYSL5	dihydropyrimidinase like 5	CRMP5,ULIP6,CRMP-5,CRAM	GO:0045202	synapse (GO:0045202)	CC	5566
ENSG00000142949	HGNC:9670	PTPRF	protein tyrosine phosphatase receptor type F	LAR	GO:0099560	synapse adhesion between pre- and post-synapse (GO:0099560)	BP	2463
ENSG00000142949	HGNC:9670	PTPRF	protein tyrosine phosphatase receptor type F	LAR	GO:0099560	synapse adhesion between pre- and post-synapse (GO:0099560)	BP	2467
ENSG00000142949	HGNC:9670	PTPRF	protein tyrosine phosphatase receptor type F	LAR	GO:0099560	synapse adhesion between pre- and post-synapse (GO:0099560)	BP	2471
ENSG00000136631	HGNC:14579	VPS45	vacuolar protein sorting 45 homolog	H-VPS45,VPS45B,VPS45A	GO:0008021	synaptic vesicle (GO:0008021)	CC	1230
ENSG00000157388	HGNC:1391	CACNA1D	calcium voltage-gated channel subunit alpha1 D	CAV1.3,CACH3,CACN4,CCHL1A2,CACNL1A2	GO:0099626	voltage-gated calcium channel activity involved in regulation of presynaptic cytosolic calcium levels (GO:0099626)	BP	1584
